# Transcriptome and DNA methylome analysis of peripheral blood samples reveals incomplete restoration and transposable element activation after 3-month recovery of COVID-19

**DOI:** 10.1101/2022.04.19.22274029

**Authors:** Ying Yin, Xiao-zhao Liu, Qing Tian, Yi-xian Fan, Zhen Ye, Tian-qing Meng, Gong-hong Wei, Cheng-liang Xiong, Honggang Li, Ximiao He, Li-quan Zhou

## Abstract

Comprehensive analyses showed that SARS-CoV-2 infection caused COVID-19 and induced strong immune responses and sometimes severe illnesses. However, cellular features of recovered patients and long-term health consequences remain largely unexplored. In this study, we collected peripheral blood samples from recovered COVID-19 patients (average age of 35.7 years old) from Hubei province, China, 3 months after discharge; and carried out RNA-seq and whole-genome bisulfite sequencing (WGBS) to identify hallmarks of recovered COVID-19 patients. Our analyses showed significant changes both in expression and DNA methylation of genes and transposable elements (TEs) in recovered COVID-19 patients. We identified 639 misregulated genes and 18516 differentially methylated regions (DMRs) in total. Genes with aberrant expression and DMRs were found to be associated with immune responses and other related biological processes, implicating prolonged overreaction of the immune system in response to SARS-CoV-2 infection. Notably, a significant amount of TEs were aberrantly activated and TE activation was positively correlated with COVID-19 severity. Moreover, differentially methylated TEs may regulate adjacent gene expression as regulatory elements. Those identified transcriptomic and epigenomic signatures define and drive the features of recovered COVID-19 patients, helping determine the risks of long COVID-19, and providing guidance for clinical intervention.
