## Supplementary material for "Transcriptome and DNA methylome analysis of peripheral blood samples reveals incomplete restoration and transposable element activation after 3-month recovery of COVID-19": Table S3

### Sheet: Sheet1
Table S3. Normalized counts and log2FoldChange of expression in differentially expressed TEs between Healthy control and Recovery patients.
TE_gene	TE_family	TE_class	baseMean	log2FoldChange	lfcSE	stat	pvalue	padj	H1	H2	H3	H4	H5	R1	R2	R3	R4	R5	R6	R7	R8	R9
AluYb8	Alu	SINE	159.104	2.00017	0.292207	6.84504	7.65e-12	1.25e-08	43.9286	56.3545	44.2058	65.8714	61.714	100.357	85.6536	173.449	364.532	232.41	223.278	333.219	238.57	203.91
AluYc	Alu	SINE	267.977	1.40125	0.205049	6.83375	8.27e-12	1.25e-08	116.706	110.044	136.42	123.838	163.39	237.404	231.065	230.402	447.459	312.403	328.414	493.877	368.186	452.064
AluYa5	Alu	SINE	323.561	2.15874	0.32524	6.63737	3.19e-11	2.79e-08	66.2207	94.4319	80.8064	176.535	85.9949	198.556	240.029	309.361	843.088	390.233	495.33	712.056	542.887	294.323
LTR36	ERV1	LTR	103.968	1.61492	0.253852	6.36167	2e-10	1.44e-07	30.1599	34.6504	38.0265	60.6017	60.7023	80.9332	84.6576	107.435	164.126	122.151	126.813	142.808	221.663	180.826
AluY	Alu	SINE	5330.03	0.970131	0.158942	6.1037	1.04e-09	6.57e-07	2937.32	3050.76	3323.04	3757.31	3417.54	4115.72	4978.86	6821.46	9256.7	6014.56	5990.57	7105.69	7660.53	6190.39
AluSg	Alu	SINE	1652.64	0.870411	0.146855	5.92701	3.09e-09	1.55e-06	1081.17	905.861	1053.81	1106.64	1243.39	1528.02	1454.12	2126.69	2838.51	1772.8	1787.31	2207.57	2120.83	1910.21
AluSx1	Alu	SINE	4332.25	0.799709	0.136626	5.85326	4.82e-09	2.11e-06	2760.29	2665.04	2773.56	3119.67	3354.31	4256.01	4169.14	5713.46	7477.23	4606.05	4524.09	5399.93	5327.43	4505.25
AluSx3	Alu	SINE	1278.34	0.879876	0.151022	5.82615	5.67e-09	2.42e-06	790.059	666.354	762.432	952.501	980.342	1087.74	1300.74	1557.16	2114.63	1411.76	1379.77	1895.18	1476.5	1521.63
AluSx	Alu	SINE	4888.51	0.796804	0.138232	5.76427	8.2e-09	3.25e-06	2930.76	2985.27	3266	3524.12	3875.84	4547.37	4546.61	6367.13	8145.82	5387.59	5421.54	6072.31	6326.79	5041.96
AluJb	Alu	SINE	4913.33	0.778248	0.137826	5.6466	1.64e-08	5.67e-06	3271.04	3217.16	3073.49	3301.48	3964.87	4945.56	4280.69	6481.04	8021.43	5387.59	5184.17	6511.65	6214.08	4932.31
AluSz	Alu	SINE	3542.84	0.80547	0.14396	5.59508	2.21e-08	7.48e-06	2124.31	2087.02	2340.53	2596.65	2814.56	3165.03	3294.67	4618.4	5709.85	3842.88	3763.21	4730.51	4803.33	3708.85
AluSq2	Alu	SINE	2057.35	0.636818	0.118454	5.37606	7.61e-08	2.3e-05	1422.11	1280.54	1520.11	1604.63	1753.79	2027.65	2018.83	2640.57	3066.56	2105.75	2139.57	2472.36	2601.72	2148.75
AluYk4	Alu	SINE	83.6688	1.52133	0.286285	5.31403	1.07e-07	2.97e-05	33.4382	30.8427	39.4525	43.4751	42.4916	34.5315	69.718	93.1965	157.215	90.8022	104.052	145.783	170.944	115.421
AluYk12	Alu	SINE	29.8905	2.47474	0.473676	5.22453	1.75e-07	4.53e-05	2.6226	9.90012	9.50663	10.5394	5.56438	15.1075	13.9436	11.6496	86.382	63.7777	47.6904	56.5281	54.4765	30.7788
AluSc	Alu	SINE	1217.83	0.84423	0.165292	5.10752	3.26e-07	8.1e-05	675.976	704.051	794.279	932.74	922.169	1083.43	1014.9	1557.16	2182.01	1379.33	1256.21	1622.46	1561.03	1363.89
AluSz6	Alu	SINE	1512.63	0.733227	0.143857	5.09691	3.45e-07	8.43e-05	932.336	950.792	1047.16	1118.5	1254.51	1306.8	1341.57	1915.71	2448.07	1832.26	1565.11	1944.77	1882.26	1637.05
AluYf4	Alu	SINE	135.228	2.11779	0.419423	5.04929	4.43e-07	9.83e-05	20.3252	38.0774	44.6812	77.7283	35.4097	46.4017	78.6818	85.4301	435.365	209.71	149.575	248.922	253.598	169.284
AluSq	Alu	SINE	956.931	0.920874	0.182504	5.04578	4.52e-07	9.88e-05	527.143	544.506	583.232	683.746	700.606	811.49	765.902	1274.98	1829.57	1032.33	1117.47	1318.99	1254.84	952.22
AluSp	Alu	SINE	2257.27	0.70019	0.139927	5.00397	5.62e-07	0.000118153	1421.45	1426	1564.32	1811.46	1829.16	1942.4	2066.64	2936.98	3588.31	2467.87	2422.46	2821.45	2891.01	2412.29
LTR1	ERV1	LTR	50.0411	0.987894	0.201092	4.91265	8.99e-07	0.0001697	41.306	22.8464	28.5199	28.9834	31.8687	58.2719	67.7261	91.9021	57.0121	49.725	45.5227	49.5861	65.7475	61.5577
AluSx4	Alu	SINE	199.742	0.916737	0.189821	4.82948	1.37e-06	0.000230364	112.116	128.702	106.95	134.378	152.262	176.974	182.263	308.066	383.536	190.252	247.123	201.32	272.383	200.062
FLAM_C	Alu	SINE	545.453	0.815259	0.176699	4.61383	3.95e-06	0.000538541	265.539	322.515	385.969	409.72	447.68	452.147	489.022	609.66	1012.4	641.02	590.711	685.28	670.625	654.05
AluSc5	Alu	SINE	213.291	0.677621	0.147343	4.59894	4.25e-06	0.000552223	155.389	155.356	127.389	160.726	169.966	173.737	189.235	273.117	343.8	251.868	246.039	260.823	255.476	223.147
AluJo	Alu	SINE	2294.85	0.722981	0.158836	4.55173	5.32e-06	0.00062715	1284.42	1330.42	1670.79	1757.45	2046.68	2192.75	1973.02	2815.31	3833.63	2407.34	2415.95	3080.29	2845.93	2473.85
HERVIP10FH-int	ERV1	LTR	49.3035	1.37075	0.307723	4.45449	8.41e-06	0.000862722	15.08	12.5655	28.9952	32.9357	33.3863	33.4524	61.7502	58.2478	74.2885	32.4293	101.884	58.5116	58.2335	88.4892
AluSq10	Alu	SINE	60.5414	0.882253	0.200299	4.40468	1.06e-05	0.0010671	25.5704	31.985	40.4032	56.6494	44.515	59.351	60.7543	76.3693	98.4755	78.9114	59.6131	82.3129	82.6541	50.0156
AluSg4	Alu	SINE	267.318	0.705455	0.160471	4.39615	1.1e-05	0.00110322	163.913	166.779	186.805	217.376	216.505	238.483	238.037	381.847	452.642	312.403	320.827	271.732	323.102	252.002
AluSg7	Alu	SINE	332.555	0.82883	0.190712	4.34598	1.39e-05	0.00132441	187.516	193.814	232.912	241.089	252.926	275.173	287.836	445.272	644.41	328.617	343.588	441.316	467.747	313.559
AluJr	Alu	SINE	2470.37	0.660566	0.155039	4.26065	2.04e-05	0.00167709	1397.85	1533	1744.47	2122.38	2197.42	2252.1	2054.69	3194.57	3873.37	2767.3	2780.14	3076.32	3063.84	2527.71
MLT1J1	ERVL-MaLR	LTR	117.831	0.9072	0.214617	4.22707	2.37e-05	0.00187374	65.5651	62.0661	62.7438	118.569	71.3252	131.651	107.565	187.687	136.484	85.3973	109.471	162.642	148.402	200.062
AluYg6	Alu	SINE	25.3728	1.65176	0.402771	4.10098	4.11e-05	0.00278969	5.24521	6.85393	9.50663	21.0789	12.1405	16.1866	16.9315	37.5375	67.378	21.6196	21.6775	39.6689	58.2335	21.1605
MER52C	ERV1	LTR	23.0437	1.21544	0.300693	4.04214	5.3e-05	0.00332186	11.1461	11.4232	10.9326	9.222	18.2107	22.6613	24.8993	32.3599	60.4674	19.4576	20.5936	35.702	26.299	19.2368
LTR37A	ERV1	LTR	33.7475	1.32253	0.331205	3.99308	6.52e-05	0.00378356	12.4574	13.3271	14.2599	26.3486	21.2458	44.2435	17.9275	29.7711	65.6503	38.9152	33.6001	86.2798	33.813	34.6262
AluYc3	Alu	SINE	49.2739	1.40757	0.365582	3.8502	0.00011802	0.0056693	18.3582	23.608	19.4886	44.7926	14.6697	21.5822	52.7865	38.8319	95.0202	43.2391	33.6001	86.2798	103.318	94.2602
LTR22A	ERVK	LTR	11.2132	1.66577	0.439031	3.79421	0.000148113	0.00656439	4.58956	3.04619	9.98196	1.31743	3.54097	19.424	5.97583	25.8879	8.6382	18.3766	10.8387	18.8427	16.9065	9.61839
LTR1D	ERV1	LTR	26.0969	1.31466	0.348816	3.76893	0.000163951	0.00711453	3.93391	11.804	9.0313	25.0311	18.7165	34.5315	25.8953	34.9487	55.2845	43.2391	18.4259	25.7848	37.57	21.1605
FAM	Alu	SINE	115.763	0.848817	0.226631	3.74537	0.000180125	0.00754075	49.1738	60.1623	72.7257	64.554	133.039	131.651	89.6374	154.033	155.488	101.612	125.729	163.634	163.43	155.818
HAL1-2a_MD	L1	LINE	40.1232	1.01831	0.280492	3.63043	0.000282952	0.0100712	18.3582	11.4232	21.8653	28.9834	40.4682	44.2435	31.8711	58.2478	65.6503	33.5103	47.6904	45.6192	67.626	46.1683
LTR19C	ERV1	LTR	156.012	1.01337	0.279089	3.63101	0.000282318	0.0100712	118.673	49.5006	101.246	130.425	74.3603	116.544	253.973	243.346	146.849	122.151	117.058	322.31	195.364	192.368
MER11B	ERVK	LTR	163.922	1.0892	0.304345	3.57882	0.000345152	0.0114271	79.9894	60.9238	84.1337	154.139	97.1237	237.404	104.577	122.968	245.325	111.341	172.336	154.709	379.457	290.475
AluJr4	Alu	SINE	472.541	0.607257	0.170032	3.57143	0.000355033	0.0115699	250.459	276.442	390.723	371.515	477.525	492.074	405.36	612.249	691.056	548.056	464.982	529.579	663.111	442.446
AluYb9	Alu	SINE	13.0551	1.65628	0.47745	3.46902	0.000522367	0.0145659	7.21216	3.80774	5.70398	3.95229	6.07023	4.31644	7.96777	9.06077	24.187	28.1054	20.5936	8.9255	41.327	11.5421
MER74A	ERVL	LTR	25.9129	0.892774	0.25766	3.46493	0.000530369	0.0146916	16.3913	14.4694	10.9326	19.7614	22.7634	32.3733	23.9033	36.2431	46.6463	27.0245	18.4259	40.6606	28.1775	25.0078
LTR6A	ERV1	LTR	27.1594	0.806304	0.236271	3.41263	0.0006434	0.0166527	17.7026	15.231	18.0626	17.1266	21.7517	33.4524	25.8953	44.0094	31.0975	23.7815	23.8452	20.8262	43.2055	44.2446
MLT2F	ERVL	LTR	35.9646	1.13098	0.338477	3.34139	0.000833615	0.0199348	22.2921	13.3271	15.2106	23.7137	28.8336	45.3226	20.9154	29.7711	31.0975	45.4011	70.4518	85.2881	50.7195	21.1605
Charlie7	hAT-Charlie	DNA	45.7892	0.726499	0.219198	3.31435	0.000918564	0.0210039	25.5704	30.8427	34.6992	25.0311	41.9858	58.2719	32.8671	66.0142	79.4715	36.7533	49.8582	51.5695	63.869	44.2446
MLT2A2	ERVL	LTR	60.4954	0.75719	0.231105	3.2764	0.00105141	0.0227531	56.386	29.7004	29.9459	31.6183	62.2199	56.1137	100.593	86.7245	57.0121	84.3163	65.0324	67.4371	56.355	63.4814
LTR12	ERV1	LTR	57.6975	0.677866	0.207287	3.27018	0.0010748	0.0230358	34.7495	38.0774	44.2058	38.2054	51.0911	47.4808	66.7301	64.7198	65.6503	62.6967	39.0195	91.2384	63.869	100.031
Tigger2b_Pri	TcMar-Tigger	DNA	52.267	0.944656	0.29363	3.21716	0.00129465	0.0260183	26.8817	27.4157	32.3225	34.2531	42.4916	42.0853	39.8389	45.3038	50.1016	104.855	84.5422	33.7185	56.355	111.573
MamGypLTR1a	Gypsy	LTR	11.0275	1.50961	0.471598	3.20106	0.00136923	0.0270992	3.93391	7.61548	3.32732	5.26971	4.55267	7.55377	5.97583	10.3552	32.8252	12.9717	16.2581	16.8593	1.8785	25.0078
LTR13A	ERVK	LTR	19.1976	0.95536	0.300763	3.17646	0.00149085	0.0285908	9.17911	11.0424	10.9326	11.8569	16.6931	26.9777	22.9073	23.2991	36.2804	11.8908	20.5936	30.7434	7.51401	28.8552
LTR16C	ERVL	LTR	88.6181	0.623712	0.198629	3.14008	0.001689	0.0305314	59.0086	50.2621	61.3178	72.4586	86.5008	64.7466	78.6818	115.201	148.577	114.584	94.297	123.965	86.4111	84.6418
LTR45C	ERV1	LTR	30.7021	0.90587	0.289295	3.1313	0.00174035	0.0310018	20.9808	14.0886	24.2419	17.1266	20.74	48.5599	16.9315	32.3599	60.4674	18.3766	34.684	41.6523	48.841	30.7788
L3b	CR1	LINE	105.704	0.711117	0.227914	3.12012	0.0018078	0.0318859	51.7964	67.0162	68.9231	72.4586	113.817	99.2781	81.6697	121.673	200.406	124.312	107.304	165.618	90.1681	115.421
MamRep1879	hAT	DNA	25.7078	0.876978	0.283236	3.09629	0.00195962	0.0336803	13.113	9.90012	16.6366	23.7137	21.2458	28.0568	30.8751	42.7151	31.0975	23.7815	30.3485	15.8675	22.542	50.0156
MER30	hAT-Charlie	DNA	89.8207	0.653732	0.211909	3.08496	0.00203581	0.0344554	52.4521	61.3046	68.4478	51.3797	91.0535	86.3288	66.7301	100.963	158.943	96.207	74.7873	126.94	129.617	92.3365
LTR7Y	ERV1	LTR	28.3503	1.19933	0.3936	3.04709	0.0023107	0.0376507	15.08	10.6617	11.408	25.0311	16.1873	8.63288	46.8107	34.9487	46.6463	12.9717	20.5936	52.5613	33.813	61.5577
SVA_D	SVA_D	Other	759.353	0.604812	0.198618	3.04509	0.00232607	0.0378429	517.964	369.351	489.592	909.026	563.52	955.012	726.063	1223.2	1015.85	647.506	779.305	663.462	905.438	865.655
SVA_E	SVA_E	Other	41.3107	0.852984	0.280469	3.04128	0.00235575	0.0382349	20.9808	31.985	20.4393	23.7137	38.4448	51.7973	46.8107	95.7853	38.0081	25.9435	40.1033	62.4785	35.6915	46.1683
Ricksha_c	MuDR	DNA	33.9022	0.773789	0.259861	2.97771	0.00290415	0.0432499	32.1269	13.7079	19.9639	27.666	23.7751	37.7688	17.9275	34.9487	51.8292	31.3484	46.6066	45.6192	41.327	50.0156
LTR26B	ERV1	LTR	5.23645	1.72849	0.580715	2.97648	0.00291574	0.0432683	1.3113	1.14232	3.32732	1.31743	3.03512	6.47466	1.99194	11.6496	13.8211	2.16196	7.58712	9.91722	1.8785	7.69471
MER58C	hAT-Charlie	DNA	60.3054	0.732129	0.247499	2.95811	0.00309529	0.0448506	29.5043	37.6966	53.2371	47.4274	44.515	69.063	39.8389	97.0797	81.1991	57.2918	58.5292	117.023	67.626	44.2446
